# Causal effects on complex traits are similar across segments of different continental ancestries within admixed individuals

**DOI:** 10.1101/2022.08.16.22278868

**Authors:** Kangcheng Hou, Yi Ding, Ziqi Xu, Yue Wu, Arjun Bhattacharya, Rachel Mester, Gillian Belbin, David Conti, Burcu F. Darst, Myriam Fornage, Chris Gignoux, Xiuqing Guo, Christopher Haiman, Eimear Kenny, Michelle Kim, Charles Kooperberg, Leslie Lange, Ani Manichaikul, Kari E. North, Natalie Nudelman, Ulrike Peters, Laura J. Rasmussen-Torvik, Stephen S. Rich, Jerome I. Rotter, Heather E. Wheeler, Ying Zhou, Sriram Sankararaman, Bogdan Pasaniuc

**Affiliations:** Bioinformatics Interdepartmental Program, UCLA, Los Angeles, CA, USA; Department of Computer Science, UCLA, Los Angeles, CA, USA; Department of Pathology and Laboratory Medicine, David Geffen School of Medicine at UCLA, Los Angeles, CA, USA; Graduate Program in Biomathematics, David Geffen School of Medicine at UCLA, Los Angeles, CA, USA; Center for Genomic Health, Icahn School of Medicine at Mount Sinai, New York, NY, USA; The Charles Bronfman Institute of Personalized Medicine, Icahn School of Medicine at Mount Sinai, New York, NY, USA; Center for Genetic Epidemiology, Keck School of Medicine, University of Southern California, Los Angeles, CA, USA; Division of Public Health Science, Fred Hutchinson Cancer Center, Seattle, WA, USA; Brown Foundation Institute for Molecular Medicine, The University of Texas Health Science Center, Houston, TX, USA; Division of Biomedical Informatics and Personalized Medicine, University of Colorado, Denver, CO, USA; Institute for Translational Genomics and Population Sciences, Department of Pediatrics, Lundquist Institute at Harbor-UCLA Medical Center, Torrance, CA, USA; Department of Genetics and Genomic Sciences, Icahn School of Medicine at Mount Sinai, New York, NY, USA; Department of Medicine, Icahn School of Medicine at Mount Sinai, New York, NY, USA; Department of Medicine, University of Colorado, Aurora, CO, USA; Center for Public Health Genomics, Department of Public Health Sciences, University of Virginia, Charlottesville, VA, USA; Department of Epidemiology, University of North Carolina at Chapel Hill, Chapel Hill, NC, USA; Department of Genetics, Rutgers University, Piscataway, NJ, USA; Department of Preventive Medicine, Northwestern University Feinberg School of Medicine, Chicago, IL, USA; Department of Biology, Loyola University Chicago, Chicago, IL, USA; Program in Bioinformatics, Loyola University Chicago, Chicago, IL, USA; Department of Computational Medicine, David Geffen School of Medicine at UCLA, Los Angeles, CA, USA; Department of Human Genetics, David Geffen School of Medicine at UCLA, Los Angeles, CA, USA

**Author notes:** PAGE author names are listed in alphabetical order (indicating equal contributions).

## Abstract

Individuals of admixed ancestries (e.g., African Americans) inherit a mosaic of ancestry segments (local ancestry) originating from multiple continental ancestral populations. Their genomic diversity offers the unique opportunity of investigating genetic effects on disease across multiple ancestries within the same population. Quantifying the similarity in causal effects across local ancestries is paramount to studying genetic basis of diseases in admixed individuals. Such similarity can be defined as the genetic correlation of causal effects (*r*_admix_) across African and European local ancestry backgrounds. Existing studies investigating causal effects variability across ancestries focused on cross-continental comparisons; however, such differences could be due to heterogeneities in the definition of environment/phenotype across continental ancestries. Studying genetic effects within admixed individuals avoids these confounding factors, because the genetic effects are compared across local ancestries within the same individuals. Here, we introduce a new method that models polygenic architecture of complex traits to quantify *r*_admix_ across local ancestries. We model genome-wide causal effects that are allowed to vary by ancestry and estimate *r*_admix_ by inferring variance components of local ancestry-aware genetic relationship matrices. Our method is accurate and robust across a range of simulations. We analyze 38 complex traits in individuals of African and European admixed ancestries (*N* = 53K) from: Population Architecture using Genomics and Epidemiology (PAGE), UK Biobank (UKBB) and *All of Us* (AoU). We observe a high similarity in causal effects by ancestry in meta-analyses across traits, with estimated *r*_admix_=0.95 (95% credible interval [0.93, 0.97]), much higher than correlation in causal effects across continental ancestries. High estimated *r*_admix_ is also observed consistently for each individual trait. We replicate the high correlation in causal effects using regression-based methods from marginal GWAS summary statistics. We also report realistic scenarios where regression-based methods yield inflated estimates of heterogeneity-by-ancestry due to local ancestry-specific tagging of causal variants, and/or polygenicity. Among regression-based methods, only Deming regression is robust enough for estimation of correlation in causal effects by ancestry. In summary, causal effects on complex traits are highly similar across local ancestries and motivate genetic analyses that assume minimal heterogeneity in causal effects by ancestry.
