## Supplementary Tables for "Causal effects on complex traits are similar across segments of different continental ancestries within admixed individuals"

### Sheet: Table S6
			Default			GCTA			HapMap3
Study	Trait	N	Mode	95% credible interval(s)	p-value	Mode	95% credible interval(s)	p-value	Mode	95% credible interval(s)	p-value
UKBB	Hypothyroidism	4063	1	[0.05, 1.00]	1	1	[0.05, 1.00]	1	0.381	[0.00, 0.95]	0.73
UKBB	Type 1 diabetes	3767	0.381	[0.00, 0.95]	0.77	NA	NA	NA	NA	NA	NA
UKBB	Type 2 diabetes	4114	0.92	[0.06, 1.00]	0.82	0.317	[0.00, 0.94]	0.49	0	[0.00, 0.94]	0.38
UKBB	Hypertension	4127	0.983	[0.09, 1.00]	0.93	0.945	[0.07, 1.00]	0.8	0.891	[0.06, 1.00]	0.67
UKBB	Asthma	4079	1	[0.15, 1.00]	1	1	[0.10, 1.00]	1	1	[0.12, 1.00]	1
UKBB	Total cholesterol	3898	0.972	[0.36, 1.00]	0.81	0.938	[0.32, 1.00]	0.58	0.995	[0.47, 1.00]	0.96
UKBB	Diastolic blood pressure	4017	1	[0.07, 1.00]	1	1	[0.07, 1.00]	1	1	[0.07, 1.00]	1
UKBB	RBC distribution width	3925	1	[0.27, 1.00]	1	0.962	[0.15, 1.00]	0.75	1	[0.32, 1.00]	1
UKBB	RBC count	3948	1	[0.37, 1.00]	1	0.996	[0.37, 1.00]	0.97	0.968	[0.13, 1.00]	0.83
UKBB	Ever smoked	4083	0.764	[0.04, 0.98]	0.31	0.719	[0.00, 0.93]	0.25	0.822	[0.06, 1.00]	0.35
UKBB	Height	4100	0.911	[0.51, 1.00]	0.37	0.913	[0.57, 1.00]	0.33	0.98	[0.78, 1.00]	0.77
UKBB	LDL	3892	0.991	[0.26, 1.00]	0.94	0.962	[0.23, 1.00]	0.75	1	[0.39, 1.00]	1
UKBB	BMI	4090	1	[0.06, 1.00]	1	1	[0.06, 1.00]	1	1	[0.06, 1.00]	1
UKBB	HbA1c	3613	0.883	[0.07, 1.00]	0.58	0.813	[0.05, 0.99]	0.43	0.94	[0.07, 1.00]	0.7
UKBB	HDL	3571	1	[0.66, 1.00]	1	1	[0.70, 1.00]	1	1	[0.79, 1.00]	1
UKBB	BMD	1668	0	[0.00, 0.78]	0.012	0	[0.00, 0.78]	0.0094	0	[0.00, 0.76]	0.0063
UKBB	HLR count	3852	1	[0.07, 1.00]	1	1	[0.07, 1.00]	1	1	[0.08, 1.00]	1
UKBB	White blood cell count	4140	1	[0.13, 1.00]	1	1	[0.17, 1.00]	1	1	[0.17, 1.00]	1
UKBB	Lymphocyte count	3935	1	[0.00, 0.60] [0.66, 1.00]	1	1	[0.00, 0.54] [0.61, 1.00]	1	NA	NA	NA
UKBB	Monocyte count	3935	0.972	[0.26, 1.00]	0.82	0.97	[0.28, 1.00]	0.79	0.964	[0.29, 1.00]	0.73
UKBB	Platelet count	3948	0.617	[0.00, 0.90]	0.083	0.631	[0.00, 0.89]	0.074	0.638	[0.00, 0.89]	0.067
UKBB	Triglycerides	3900	0.822	[0.09, 1.00]	0.24	0.722	[0.02, 0.93]	0.11	0.873	[0.11, 1.00]	0.27
UKBB	MCH	3948	0.829	[0.07, 1.00]	0.36	0.793	[0.06, 0.99]	0.26	0.828	[0.06, 1.00]	0.35
UKBB	Neuroticism	3044	1	[0.36, 1.00]	1	1	[0.32, 1.00]	1	1	[0.62, 1.00]	1
UKBB	Systolic blood pressure	4017	1	[0.06, 1.00]	1	1	[0.01, 0.04] [0.10, 1.00]	1	1	[0.07, 1.00]	1
UKBB	Education years	3324	0	[0.00, 0.94]	0.4	0	[0.00, 0.93]	0.36	0.417	[0.00, 0.94]	0.51
PAGE	C-reactive protein	8321	0.995	[0.82, 1.00]	0.94	1	[0.85, 1.00]	1	1	[0.86, 1.00]	1
PAGE	White blood cell count	8615	0.902	[0.61, 1.00]	0.17	0.91	[0.63, 1.00]	0.16	0.928	[0.69, 1.00]	0.21
PAGE	MCHC	3650	0.228	[0.00, 0.87]	0.061	0.604	[0.00, 0.91]	0.12	0.761	[0.02, 0.95]	0.17
PAGE	Platelet count	8597	0.839	[0.20, 1.00]	0.12	0.841	[0.17, 1.00]	0.11	0.884	[0.24, 1.00]	0.17
PAGE	HDL	9929	0.788	[0.10, 0.99]	0.1	0.808	[0.10, 0.99]	0.095	0.89	[0.19, 1.00]	0.23
PAGE	LDL	9574	0.967	[0.39, 1.00]	0.73	0.972	[0.42, 1.00]	0.75	0.977	[0.48, 1.00]	0.77
PAGE	Triglycerides	9896	0.792	[0.17, 1.00]	0.062	0.836	[0.24, 1.00]	0.077	0.917	[0.55, 1.00]	0.23
PAGE	Total cholesterol	9981	0.696	[0.10, 0.92]	0.0053	0.725	[0.11, 0.93]	0.0049	0.788	[0.19, 0.97]	0.011
PAGE	Cigarettes per day	6995	0.999	[0.08, 1.00]	1	1	[0.08, 1.00]	1	1	[0.08, 1.00]	1
PAGE	Coffee consumption	11587	0.982	[0.10, 1.00]	0.9	0.986	[0.10, 1.00]	0.91	1	[0.14, 1.00]	1
PAGE	HbA1c	1740	1	[0.06, 1.00]	1	1	[0.06, 1.00]	1	1	[0.08, 1.00]	1
PAGE	Fasting insulin	7753	1	[0.21, 1.00]	1	1	[0.15, 1.00]	1	1	[0.42, 1.00]	1
PAGE	Fasting glucose	9646	0.695	[0.00, 0.93]	0.27	0.527	[0.00, 0.92]	0.2	0.865	[0.07, 1.00]	0.42
PAGE	Type 2 diabetes	14516	0.895	[0.47, 1.00]	0.24	0.922	[0.55, 1.00]	0.31	0.907	[0.43, 1.00]	0.26
PAGE	QT interval	4089	0.92	[0.07, 1.00]	0.69	0.929	[0.07, 1.00]	0.69	0.975	[0.08, 1.00]	0.86
PAGE	QRS interval	4078	1	[0.07, 1.00]	1	1	[0.07, 1.00]	1	1	[0.11, 1.00]	1
PAGE	PR interval	4071	0.844	[0.08, 1.00]	0.36	0.796	[0.05, 0.98]	0.27	0.947	[0.16, 1.00]	0.59
PAGE	Systolic blood pressure	11006	1	[0.11, 1.00]	1	1	[0.09, 1.00]	1	1	[0.07, 1.00]	1
PAGE	Diastolic blood pressure	11005	1	[0.06, 1.00]	1	0.978	[0.06, 1.00]	0.94	0.973	[0.06, 1.00]	0.92
PAGE	Hypertension	16617	0.91	[0.16, 1.00]	0.42	0.908	[0.16, 1.00]	0.37	0.874	[0.10, 1.00]	0.25
PAGE	WHR	10067	0.903	[0.15, 1.00]	0.38	0.885	[0.12, 1.00]	0.29	0.911	[0.14, 1.00]	0.35
PAGE	Height	16705	0.902	[0.81, 0.97]	0.0042	0.903	[0.81, 0.97]	0.0025	0.935	[0.86, 0.99]	0.017
PAGE	BMI	16684	0.929	[0.81, 1.00]	0.14	0.928	[0.81, 1.00]	0.096	0.948	[0.86, 1.00]	0.17
PAGE	eGFR	7978	0.805	[0.16, 1.00]	0.09	0.808	[0.14, 1.00]	0.077	0.806	[0.11, 0.99]	0.077
	Meta analysis		0.921	[0.88, 0.95]	6.8e-07	0.92	[0.88, 0.95]	4.7e-08	0.948	[0.92, 0.97]	4.3e-05

### Sheet: Table S7
study	trait	snp	chrom	pos	EUR_FREQ	AFR_FREQ	assoc p-value	HET p-value	EUR_BETA	EUR_SE	AFR_BETA	AFR_SE
AoU	BMI	chr1:177920345:A:G	1	177920345	0.193301	0.271261	2.73607e-08	0.00408713	0.00612997	0.018326	0.0636008	0.0101773
AoU	BMI	chr4:45179317:A:T	4	45179317	0.42531	0.204309	5.25035e-09	0.608328	0.0586544	0.0135977	0.0500944	0.0113257
AoU	BMI	chr6:50817167:C:G	6	50817167	0.312454	0.334051	1.86735e-09	0.188762	0.0343765	0.0152916	0.0567174	0.00951952
AoU	BMI	chr14:100490502:A:G	14	100490502	0.00595347	0.430016	1.15374e-08	0.880412	0.0343934	0.10033	0.0495155	0.00867917
AoU	BMI	chr16:53772541:A:G	16	53772541	0.395409	0.0358469	1.00779e-11	0.700562	0.07997	0.0134825	0.0906104	0.0248351
AoU	BMI	chr18:60161902:T:C	18	60161902	0.212084	0.189876	1.1775e-12	0.364793	0.0588202	0.0174519	0.0770844	0.0116933
AoU	HDL	chr16:56957451:C:T	16	56957451	0.311708	0.24219	2.47669e-38	0.180969	0.189428	0.0264986	0.231282	0.0198233
AoU	HDL	chr16:56972466:A:G	16	56972466	0.179046	0.262122	1.43527e-12	0.169691	-0.162403	0.0335933	-0.111527	0.0192212
AoU	Heart rate	chr6:121793305:A:G	6	121793305	0.105276	0.604479	1.73034e-17	0.766733	0.0792027	0.0254167	0.0715269	0.00868024
AoU	Heart rate	chr15:73374914:T:G	15	73374914	0.158514	0.423523	4.01727e-08	0.337698	-0.0653695	0.0207949	-0.0445283	0.00904671
AoU	Height	chr1:50974421:C:T	1	50974421	0.0875895	0.350467	5.01115e-10	0.826316	0.0388514	0.0208144	0.0435791	0.00720013
AoU	Height	chr1:118321993:A:G	1	118321993	0.268531	0.152363	8.52202e-09	0.0140149	-0.0695554	0.0123834	-0.0322788	0.00992822
AoU	Height	chr2:49682409:C:A	2	49682409	0.19742	0.798432	1.05924e-08	3.43543e-05	-0.0133973	0.0143099	0.0461274	0.00700548
AoU	Height	chr2:55289187:T:G	2	55289187	0.962879	0.414889	2.78756e-13	1.97709e-09	-0.0820412	0.00867889	-0.0264521	0.00740882
AoU	Height	chr2:55845366:G:A	2	55845366	0.236173	0.0218449	2.82641e-11	0.185839	-0.0845923	0.0128861	-0.0479268	0.024931
AoU	Height	chr2:58980470:G:A	2	58980470	0.127555	0.629596	2.48223e-09	0.0912863	0.010863	0.0174045	0.0408974	0.00660037
AoU	Height	chr2:66497938:C:G	2	66497938	0.96589	0.0742188	8.10861e-15	2.17507e-05	-0.0728415	0.00824343	-0.00775617	0.0140344
AoU	Height	chr3:141406344:A:G	3	141406344	0.406254	0.910183	9.86131e-18	0.37166	0.0589135	0.0115928	0.0687568	0.00812736
AoU	Height	chr4:13537332:A:G	4	13537332	0.813871	0.0994437	6.59007e-10	0.00409518	-0.0564407	0.00830176	-0.0169322	0.0122084
AoU	Height	chr4:76811913:G:A	4	76811913	0.0988605	0.494464	1.17082e-08	0.00220171	-0.0207946	0.0200499	0.0424497	0.00674397
AoU	Height	chr4:80852778:A:C	4	80852778	0.223777	0.649501	3.40998e-08	0.00308481	-0.0010186	0.013934	0.0415695	0.00675209
AoU	Height	chr5:75452680:C:T	5	75452680	0.376887	0.971096	4.35701e-09	0.127742	0.0378308	0.012307	0.0554359	0.009157
AoU	Height	chr5:79649348:C:T	5	79649348	0.193726	0.726308	1.434e-09	0.00292739	0.000625969	0.0148308	0.0455968	0.00687614
AoU	Height	chr5:177082192:C:T	5	177082192	0.663038	0.855781	4.34796e-11	0.547574	0.0481156	0.0104062	0.0534933	0.00820929
AoU	Height	chr6:26261835:G:T	6	26261835	0.338899	0.00568549	3.94273e-09	0.175597	-0.0647984	0.0119229	-0.131199	0.0477972
AoU	Height	chr6:34270737:G:A	6	34270737	0.783796	0.394272	4.14971e-08	0.231038	-0.0266998	0.00933846	-0.0389297	0.00719992
AoU	Height	chr6:91069664:G:A	6	91069664	0.15259	0.939012	4.79251e-09	0.00167186	0.00162214	0.0168617	0.0546537	0.00845992
AoU	Height	chr6:105512837:T:C	6	105512837	0.117281	0.874126	3.09791e-10	0.00369754	-0.00280157	0.0186301	0.0515271	0.00760727
AoU	Height	chr6:132190696:T:C	6	132190696	0.0170776	0.579115	3.19526e-08	0.212744	-0.0227568	0.0475259	0.0366249	0.00651485
AoU	Height	chr6:152037044:T:C	6	152037044	0.424549	0.980839	1.93863e-08	0.0162026	0.0295321	0.0121946	0.0552114	0.00913728
AoU	Height	chr6:161640427:G:A	6	161640427	0.317118	0.801876	3.75527e-13	0.0138634	0.02409	0.0123068	0.0535389	0.00699992
AoU	Height	chr6:163230655:T:C	6	163230655	0.635258	0.921777	3.42675e-08	0.000360193	0.0238016	0.0111743	0.0562209	0.00904387
AoU	Height	chr6:170230082:A:G	6	170230082	0.0566084	0.80357	4.22003e-08	0.963762	0.0352577	0.0263414	0.0364497	0.00668437
AoU	Height	chr7:2818242:T:C	7	2818242	0.296646	0.0508659	5.62871e-10	0.103519	-0.0710443	0.0117038	-0.0388691	0.0165003
AoU	Height	chr7:137898040:C:T	7	137898040	0.0122324	0.767892	3.17483e-09	0.180666	-0.0355125	0.0561139	0.03961	0.00660696
AoU	Height	chr7:140007340:A:G	7	140007340	0.638421	0.207081	3.06552e-08	0.101301	-0.0466651	0.00879703	-0.0280766	0.00885267
AoU	Height	chr7:140455496:T:C	7	140455496	0.119708	0.752708	1.11966e-08	0.0117491	-0.0047828	0.0180182	0.0408569	0.00669608
AoU	Height	chr9:95477838:G:A	9	95477838	0.321457	0.735445	9.92929e-10	0.80716	0.0424942	0.0121646	0.0395435	0.0067955
AoU	Height	chr9:106150630:A:G	9	106150630	0.323437	0.31398	2.15412e-09	5.02253e-05	-0.0781747	0.0115362	-0.0260593	0.00753258
AoU	Height	chr9:111570485:T:C	9	111570485	0.296309	0.863202	1.28769e-08	0.346949	0.0304898	0.0124826	0.0418565	0.00728495
AoU	Height	chr9:116107604:C:T	9	116107604	0.762544	0.0817058	3.41292e-08	0.226019	-0.0455856	0.00834827	-0.0276515	0.0132573
AoU	Height	chr9:123831091:A:G	9	123831091	0.233201	0.852099	1.81893e-08	0.00428465	0.00526943	0.0136702	0.0436774	0.00711218
AoU	Height	chr9:132212505:G:A	9	132212505	0.510469	0.982306	6.93292e-09	3.92677e-05	0.0223059	0.0119439	0.062539	0.00948699
AoU	Height	chr9:133581792:G:A	9	133581792	0.703833	0.987494	2.14537e-10	1.68578e-05	0.0452197	0.0126256	0.0818215	0.0114308
AoU	Height	chr10:113008012:G:A	10	113008012	0.323116	0.718438	2.79833e-08	2.42524e-05	-0.0063133	0.0119204	0.0445305	0.00678131
AoU	Height	chr11:48063637:G:A	11	48063637	0.207544	0.964444	6.26494e-10	0.920464	0.0528492	0.0145675	0.0514004	0.00874008
AoU	Height	chr11:60084969:T:C	11	60084969	0.30217	0.0634493	1.69633e-08	0.0580623	-0.0676262	0.0119783	-0.0322326	0.0149319
AoU	Height	chr11:73228181:T:C	11	73228181	0.894424	0.0378377	1.19281e-09	0.0191927	-0.0587915	0.00901999	-0.0107792	0.0190768
AoU	Height	chr11:75565133:A:C	11	75565133	0.844619	0.602689	1.60263e-16	7.22099e-06	-0.0878205	0.00986307	-0.043703	0.00719392
AoU	Height	chr12:65848118:G:A	12	65848118	0.0823838	0.717603	1.0266e-08	0.671238	-0.04597	0.021852	-0.0366696	0.00656394
AoU	Height	chr12:65953588:G:T	12	65953588	0.468193	0.583209	4.26221e-09	0.831346	-0.0386496	0.0103247	-0.0363968	0.00671935
AoU	Height	chr13:28685212:T:C	13	28685212	0.482196	0.332592	9.74155e-10	0.0308305	-0.0556655	0.00990906	-0.031438	0.00742958
AoU	Height	chr13:48049663:A:G	13	48049663	0.522731	0.0175552	3.65389e-08	0.425916	-0.0521401	0.00948321	-0.0292137	0.0275407
AoU	Height	chr15:88853301:A:G	15	88853301	0.759436	0.936885	9.0949e-11	0.00189048	-0.0456024	0.0117805	-0.0721578	0.0102776
AoU	Height	chr15:88869048:A:G	15	88869048	0.333028	0.733953	4.7689e-09	0.0114238	-0.0134079	0.011813	-0.0430071	0.00679799
AoU	Height	chr17:42904228:A:G	17	42904228	0.203761	0.988669	3.91851e-13	0.00963063	0.0252652	0.0149782	0.0620147	0.00813866
AoU	Height	chr17:48970506:G:A	17	48970506	0.538286	0.163211	1.80793e-10	1.16662e-07	-0.0768843	0.00926886	-0.0104105	0.00974222
AoU	Height	chr17:49325445:C:T	17	49325445	0.357985	0.0432455	3.16319e-10	0.00278429	-0.0754953	0.010858	-0.0144369	0.0178578
AoU	Height	chr17:49928516:C:T	17	49928516	0.212804	0.612408	5.08765e-09	6.7733e-06	-0.0187653	0.0139227	0.0449963	0.00657523
AoU	Height	chr17:50229161:T:C	17	50229161	0.741223	0.270192	3.39151e-08	3.54925e-10	-0.070755	0.00854675	-0.00590204	0.00804914
AoU	Height	chr17:50565585:A:C	17	50565585	0.398878	0.0367012	1.35914e-10	0.000307246	-0.0765489	0.0104048	0.000693816	0.0192355
AoU	Height	chr17:51399240:G:A	17	51399240	0.445635	0.0858642	9.69117e-09	7.33502e-08	-0.0773031	0.00993472	0.0064198	0.0128559
AoU	Height	chr17:51809555:C:T	17	51809555	0.368835	0.0526988	1.31956e-09	4.57945e-05	-0.0783217	0.0107229	-0.00084715	0.016217
AoU	Height	chr17:52431034:T:G	17	52431034	0.159715	0.58606	9.30798e-09	0.00156767	-0.00903184	0.0157633	0.0416011	0.00655999
AoU	Height	chr17:53219186:C:T	17	53219186	0.756914	0.34969	8.85486e-10	2.56181e-09	-0.0729556	0.0085359	-0.0148629	0.00747527
AoU	Height	chr17:57207915:G:C	17	57207915	0.55761	0.914522	1.04264e-08	7.45224e-12	-0.00236036	0.0109952	0.0618988	0.00853062
AoU	Height	chr17:57350671:A:C	17	57350671	0.0669479	0.506121	4.64729e-08	3.0319e-05	-0.0600334	0.0237664	0.0404769	0.00658113
AoU	Height	chr17:59415538:C:G	17	59415538	0.133883	0.505133	3.58786e-08	0.00197244	-0.0124136	0.0167089	0.040608	0.00663207
AoU	Height	chr17:61331088:A:G	17	61331088	0.652182	0.167843	4.13301e-09	1.09712e-08	-0.0705848	0.00867657	-0.00259902	0.00964841
AoU	Height	chr17:61406405:C:T	17	61406405	0.664408	0.18589	1.80587e-11	1.41613e-06	-0.0721578	0.00872794	-0.016193	0.00923792
AoU	Height	chr17:61561408:A:C	17	61561408	0.611061	0.122853	7.65758e-09	4.4528e-07	-0.06811	0.00893117	-0.000620594	0.0110676
AoU	Height	chr17:62687682:T:C	17	62687682	0.408685	0.0120074	6.03361e-12	0.114101	-0.0722784	0.0102445	-0.0168947	0.0338517
AoU	Height	chr17:63473168:C:T	17	63473168	0.541309	0.0717441	2.1623e-10	0.00200575	-0.0640184	0.0090781	-0.0144815	0.0140507
AoU	Height	chr17:63685671:G:C	17	63685671	0.240466	0.822566	1.02759e-16	0.0027779	0.0219011	0.0133673	0.0612421	0.00697728
AoU	Height	chr17:63964198:G:T	17	63964198	0.903345	0.435255	2.15285e-09	5.53505e-15	-0.0802267	0.00833924	-0.0105765	0.0072917
AoU	Height	chr17:64159504:C:T	17	64159504	0.649994	0.206265	2.42534e-14	2.52784e-06	-0.0774177	0.00871865	-0.0239036	0.0088798
AoU	Height	chr17:65039136:G:A	17	65039136	0.887539	0.294383	5.58462e-09	1.01047e-11	-0.0717058	0.00815814	-0.00577479	0.00793725
AoU	Height	chr17:65212088:A:G	17	65212088	0.0959002	0.52645	4.12188e-08	0.0118658	-0.0123523	0.0199645	0.0388424	0.00657644
AoU	Height	chr17:68318686:C:T	17	68318686	0.624153	0.0246782	1.96038e-12	0.127282	-0.0632354	0.00882025	-0.0256507	0.0235062
AoU	Height	chr20:35276681:A:G	20	35276681	0.401241	0.9756	3.21931e-12	0.0276347	0.0401945	0.0122206	0.0640028	0.0087754
AoU	LDL	chr1:109274570:A:G	1	109274570	0.21062	0.283709	4.94297e-11	0.239801	-0.146084	0.0327364	-0.103168	0.0193046
AoU	LDL	chr19:11085680:AC:A	19	11085680	0.128194	0.137347	6.25384e-19	0.061154	-0.135423	0.0409566	-0.223367	0.025759
AoU	LDL	chr19:44901174:T:C	19	44901174	0.454715	0.688395	2.93054e-20	1.64523e-07	-0.0486924	0.0240749	-0.174083	0.0166016
AoU	LDL	chr19:44923535:G:A	19	44923535	0.0476276	0.0890672	1.36466e-59	0.169851	-0.382968	0.0641777	-0.47983	0.030996
AoU	Total cholesterol	chr19:11085680:AC:A	19	11085680	0.128194	0.137347	6.08869e-17	0.052248	-0.118652	0.0398729	-0.207687	0.0252234
AoU	Total cholesterol	chr19:44901174:T:C	19	44901174	0.454715	0.688395	1.66305e-14	0.000106105	-0.0479683	0.0234737	-0.138693	0.0162108
AoU	Total cholesterol	chr19:44910319:C:T	19	44910319	0.170871	0.157397	1.90057e-24	2.85109e-08	-0.0488114	0.0346211	-0.273595	0.0235005
AoU	Triglycerides	chr2:27508073:T:C	2	27508073	0.588771	0.920861	4.17659e-10	0.0543253	-0.0966013	0.0252976	-0.138201	0.0211183
AoU	Triglycerides	chr8:19966137:A:T	8	19966137	0.285731	0.582526	7.34507e-10	0.648513	-0.0832155	0.0279069	-0.0966774	0.016429
PAGE	BMI	chr1:177919890:A:C	1	177919890	0.206958	0.262845	2.38447e-08	0.065651	0.0264763	0.0258014	0.0782353	0.0133703
PAGE	C-reactive protein	chr1:159600370:C:T	1	159600370	0.578121	0.456876	2.566e-09	7.88751e-05	0.02014	0.0321764	-0.123454	0.0173368
PAGE	C-reactive protein	chr1:159676405:T:C	1	159676405	0.748414	0.70305	4.91003e-08	0.000244056	-0.0219369	0.0353861	0.124031	0.0189747
PAGE	C-reactive protein	chr1:159724989:T:C	1	159724989	0.340828	0.204147	1.47758e-36	0.132663	-0.187484	0.0330924	-0.246819	0.0215538
PAGE	C-reactive protein	chr1:159769963:T:C	1	159769963	0.441152	0.495501	3.27492e-10	0.32226	-0.0667515	0.031989	-0.102653	0.0170759
PAGE	C-reactive protein	chr2:113083453:A:G	2	113083453	0.398705	0.462839	3.19061e-08	0.667626	0.0949187	0.0286492	0.0816446	0.0166764
PAGE	C-reactive protein	chr12:120987058:A:G	12	120987058	0.610019	0.698005	2.56053e-08	0.214262	0.0666155	0.0251283	0.0964894	0.0169414
PAGE	C-reactive protein	chr19:44908684:T:C	19	44908684	0.137555	0.22698	6.01866e-32	0.343004	-0.18589	0.0431147	-0.229842	0.0203295
PAGE	Cigarettes per day	chr19:40833991:T:C	19	40833991	0.656016	0.671693	8.12651e-09	0.307907	0.118441	0.0252265	0.0938061	0.0182231
PAGE	Fasting glucose	chr11:92975544:C:G	11	92975544	0.282092	0.018005	3.69616e-11	0.375655	0.184847	0.0290314	0.126119	0.0600012
PAGE	HDL	chr8:19973410:C:T	8	19973410	0.136829	0.485491	1.50315e-09	0.872564	0.0905761	0.0421875	0.0837562	0.0141828
PAGE	HDL	chr9:104826853:A:T	9	104826853	0.198237	0.790858	1.91141e-08	0.282972	0.0483025	0.0350389	0.0851818	0.0148785
PAGE	HDL	chr11:116810245:A:C	11	116810245	0.03433	0.005079	1.92065e-08	0.000259672	0.188877	0.0791912	0.67307	0.107041
PAGE	HDL	chr16:56957451:C:T	16	56957451	0.306893	0.242155	1.09102e-56	0.0558705	0.203335	0.0267615	0.260616	0.0173435
PAGE	HDL	chr16:56960023:C:T	16	56960023	0.769671	0.808275	5.27156e-11	0.739869	0.105721	0.0225176	0.112135	0.017409
PAGE	HDL	chr16:56972678:C:T	16	56972678	0.182662	0.419962	1.86915e-21	0.101005	-0.185793	0.0344049	-0.127342	0.0147283
PAGE	HDL	chr16:56983090:T:G	16	56983090	0.089361	0.11728	6.3002e-14	0.387092	0.125368	0.0474225	0.170633	0.0238127
PAGE	HDL	chr16:57055218:C:A	16	57055218	0.224433	0.244992	1.13175e-08	0.864532	-0.094435	0.0312872	-0.0885925	0.0173001
PAGE	HDL	chr19:11237845:G:A	19	11237845	0.087703	0.213126	8.21508e-14	0.237853	-0.185736	0.049765	-0.124304	0.0183351
PAGE	HDL	chr19:44909976:G:T	19	44909976	0.074358	0.124922	1.0816e-13	0.691957	0.138003	0.0538069	0.160888	0.022765
PAGE	Height	chr2:55869757:A:G	2	55869757	0.241805	0.020396	2.98114e-08	0.269169	-0.102801	0.0190331	-0.0604901	0.0336874
PAGE	Height	chr3:53048921:C:T	3	53048921	0.216175	0.228432	6.27436e-09	0.624927	-0.0504297	0.0203715	-0.0614176	0.011251
PAGE	Height	chr3:141451819:A:G	3	141451819	0.419286	0.747699	8.75214e-09	0.869487	0.0511115	0.0164877	0.0538392	0.009734
PAGE	Height	chr4:18023861:G:A	4	18023861	0.726456	0.650275	2.51067e-08	0.825971	-0.0525442	0.0136349	-0.0496378	0.00950834
PAGE	Height	chr5:43863477:C:T	5	43863477	0.033407	0.240616	3.26477e-08	0.91992	-0.0544253	0.0497653	-0.0595049	0.0109039
PAGE	Height	chr11:75564434:T:G	11	75564434	0.837025	0.594766	3.6728e-09	0.427696	-0.0440938	0.014502	-0.0556105	0.00953671
PAGE	Height	chr13:50531198:G:A	13	50531198	0.26352	0.06769	1.30673e-08	0.646239	-0.0837617	0.0187462	-0.0718451	0.0190021
PAGE	Height	chr15:88854874:C:T	15	88854874	0.601754	0.159629	4.18131e-09	0.696181	0.0544435	0.0132549	0.0611905	0.0129546
PAGE	Height	chr15:88861821:C:A	15	88861821	0.044804	0.164264	7.15237e-10	0.0676743	-0.000125335	0.0431701	-0.0814796	0.0126772
PAGE	Height	chr17:36954139:G:C	17	36954139	0.075867	0.857483	2.28171e-08	0.589924	0.0365905	0.0333998	0.0544043	0.00968589
PAGE	Height	chr17:40433481:C:T	17	40433481	0.404513	0.039715	1.52028e-08	0.757221	-0.0770322	0.0150715	-0.0683156	0.0247711
PAGE	Height	chr17:63883870:G:C	17	63883870	0.259497	0.824602	1.68874e-10	0.62918	0.051987	0.0192472	0.0610562	0.00961224
PAGE	Height	chr18:48744771:G:A	18	48744771	0.012334	0.164783	4.07973e-09	0.879416	-0.0865363	0.0796091	-0.0743567	0.0127998
PAGE	LDL	chr1:55054539:G:A	1	55054539	0.637758	0.148289	3.04535e-08	0.0636814	0.112353	0.0207169	0.0606556	0.0214144
PAGE	LDL	chr1:109274968:G:T	1	109274968	0.211985	0.264313	3.90538e-16	0.32368	-0.155512	0.0327787	-0.120314	0.0170234
PAGE	LDL	chr19:11079976:G:A	19	11079976	0.109475	0.147447	3.54161e-21	0.0860452	-0.117452	0.041909	-0.1966	0.0211109
PAGE	LDL	chr19:44881037:G:C	19	44881037	0.007261	0.110416	1.51441e-12	0.243191	0.0156889	0.16027	-0.172704	0.0240741
PAGE	LDL	chr19:44905371:T:C	19	44905371	0.086997	0.024631	1.61969e-08	0.00204697	-0.0896674	0.0496702	-0.302569	0.0487433
PAGE	LDL	chr19:44908684:T:C	19	44908684	0.137555	0.22698	4.85521e-37	0.806615	0.22038	0.0389707	0.210189	0.0177758
PAGE	LDL	chr19:44908822:C:T	19	44908822	0.073955	0.114539	1.1755e-105	0.665715	-0.454298	0.052363	-0.47877	0.023271
PAGE	LDL	chr19:44917086:G:A	19	44917086	0.018421	0.308678	1.06965e-14	0.215023	0.246392	0.101726	0.119984	0.0158178
PAGE	LDL	chr19:44923817:A:T	19	44923817	0.014398	0.045014	1.80306e-19	0.259883	-0.454331	0.124691	-0.308729	0.0366789
PAGE	LDL	chr19:44926451:G:C	19	44926451	0.085575	0.108827	4.87023e-12	0.914075	0.148607	0.0494279	0.154438	0.0242856
PAGE	MCHC	chr16:244158:T:C	16	244158	0.297755	0.361228	5.12756e-10	0.96178	0.14449	0.0465633	0.146867	0.0253464
PAGE	MCHC	chr16:362370:A:G	16	362370	0.026454	0.328148	4.6363e-09	0.309766	-0.0163385	0.135555	-0.154601	0.0259588
PAGE	PR interval	chr3:38582762:T:C	3	38582762	0.70769	0.32825	2.37599e-15	0.560883	0.163803	0.0335282	0.185634	0.0257646
PAGE	Platelet count	chr6:33579153:T:C	6	33579153	0.721736	0.738753	2.91812e-10	0.97362	0.105447	0.0259431	0.106283	0.0177086
PAGE	Platelet count	chr6:135106006:C:A	6	135106006	0.232586	0.190629	2.05277e-08	0.274699	0.135596	0.0342665	0.0932717	0.0210698
PAGE	Platelet count	chr7:106732176:T:C	7	106732176	0.447704	0.367758	1.66415e-08	0.381219	-0.105874	0.027035	-0.0801381	0.0168667
PAGE	Platelet count	chr10:63318234:C:G	10	63318234	0.423316	0.272751	1.14217e-08	0.0083356	0.0332972	0.0272808	0.114896	0.0183035
PAGE	Platelet count	chr19:16092494:C:A	19	16092494	0.019623	0.097574	6.06163e-10	0.99894	-0.169115	0.113713	-0.169269	0.028054
PAGE	Total cholesterol	chr1:109274968:G:T	1	109274968	0.211985	0.264313	1.12457e-16	0.201474	-0.162592	0.0319943	-0.11813	0.0166667
PAGE	Total cholesterol	chr9:104826853:A:T	9	104826853	0.198237	0.790858	1.71582e-09	0.00450328	-0.00147975	0.0340293	0.0933096	0.0145103
PAGE	Total cholesterol	chr19:11079976:G:A	19	11079976	0.109475	0.147447	5.3279e-20	0.0837747	-0.108433	0.0411881	-0.186582	0.020579
PAGE	Total cholesterol	chr19:11220678:G:T	19	11220678	0.053094	0.224917	9.64777e-09	0.0545307	0.0175241	0.0625775	-0.105913	0.0175618
PAGE	Total cholesterol	chr19:44879858:A:G	19	44879858	0.114159	0.175988	7.17291e-11	0.0313688	-0.0354978	0.0414537	-0.131695	0.0192154
PAGE	Total cholesterol	chr19:44908684:T:C	19	44908684	0.137555	0.22698	4.48551e-29	0.265285	0.221144	0.0383886	0.175493	0.0174045
PAGE	Total cholesterol	chr19:44908822:C:T	19	44908822	0.073955	0.114539	3.3812e-65	0.159213	-0.296232	0.0517889	-0.375027	0.0228509
PAGE	Total cholesterol	chr19:44917086:G:A	19	44917086	0.018421	0.308678	3.98993e-11	0.0610867	0.284898	0.0989949	0.0990076	0.0154877
PAGE	Total cholesterol	chr19:44923817:A:T	19	44923817	0.014398	0.045014	2.06586e-19	0.205504	-0.460244	0.12362	-0.298292	0.0355693
PAGE	Total cholesterol	chr19:44926451:G:C	19	44926451	0.085575	0.108827	3.21101e-11	0.733227	0.159422	0.0486246	0.141316	0.0238266
PAGE	Triglycerides	chr2:27508073:T:C	2	27508073	0.599139	0.918201	1.17033e-15	0.575355	-0.164749	0.0258201	-0.152418	0.0199673
PAGE	Triglycerides	chr3:171036259:T:C	3	171036259	0.103243	0.615107	4.96917e-08	0.483905	0.0466583	0.0468642	0.0797834	0.0145301
PAGE	Triglycerides	chr8:19965681:T:C	8	19965681	0.035469	0.081121	2.44783e-09	0.991294	0.16199	0.0822402	0.162931	0.0286524
PAGE	Triglycerides	chr8:19973410:C:T	8	19973410	0.136829	0.485491	1.0116e-13	0.76835	-0.0941602	0.0434517	-0.107054	0.0145278
PAGE	Triglycerides	chr8:20119800:C:G	8	20119800	0.034596	0.283375	5.18727e-12	0.613013	-0.0753054	0.0806547	-0.116596	0.0169056
PAGE	Triglycerides	chr11:116714909:G:A	11	116714909	0.027514	0.092767	3.80252e-09	0.0358353	-0.0318847	0.0922798	0.168486	0.026995
PAGE	Triglycerides	chr11:116717913:T:C	11	116717913	0.802458	0.882114	3.17053e-11	0.582063	-0.142609	0.0256284	-0.131389	0.0206592
PAGE	Triglycerides	chr11:116791691:G:C	11	116791691	0.058769	0.063	1.11628e-21	0.205205	0.20502	0.0617668	0.292274	0.0319358
PAGE	Triglycerides	chr19:44919330:A:G	19	44919330	0.010354	0.14808	8.90968e-31	0.253417	-0.413928	0.146947	-0.245167	0.02158
PAGE	Triglycerides	chr19:44928196:G:A	19	44928196	0.106629	0.117014	1.19891e-08	0.218063	0.0753401	0.0453714	0.13709	0.0241375
PAGE	Type 2 diabetes	chr10:112998590:C:T	10	112998590	0.294619	0.293503	5.08448e-24	0.907138	0.0825953	0.0161534	0.0846575	0.00916076
PAGE	White blood cell count	chr2:132491345:C:T	2	132491345	0.598219	0.044431	2.2586e-09	0.886366	-0.116964	0.0224325	-0.122997	0.0373861
PAGE	White blood cell count	chr7:28928466:A:G	7	28928466	0.546289	0.023981	4.17781e-08	0.214465	-0.126491	0.022811	-0.0587267	0.0505208
UKBB	Ever smoked	chr8:95301836:T:C	8	95301836	0.570151	0.443065	4.17283e-09	0.963982	0.0855334	0.0197435	0.084425	0.0182046
UKBB	HDL	chr16:56957451:C:T	16	56957451	0.317634	0.23334	9.00416e-24	0.0715679	0.207902	0.0341366	0.288776	0.0327063
UKBB	HDL	chr16:56972678:C:T	16	56972678	0.18771	0.429862	1.36928e-13	0.00850646	-0.270578	0.0424575	-0.145397	0.0271617
UKBB	HDL	chr16:56973441:C:T	16	56973441	0.0432099	0.139489	4.87005e-09	0.228065	0.310741	0.0850754	0.197908	0.0411356
UKBB	HDL	chr20:14894355:C:T	20	14894355	0.186527	0.181996	3.71218e-08	0.223086	0.118409	0.0424576	0.184247	0.0363164
UKBB	HLR count	chr6:139520516:T:C	6	139520516	0.956559	0.745713	2.168e-11	0.134556	-0.239163	0.0380142	-0.190464	0.0322084
UKBB	Hypertension	chr3:8887207:A:C	3	8887207	0.116365	0.291488	2.49673e-08	0.62731	-0.102926	0.0314829	-0.0856955	0.0181909
UKBB	Hypothyroidism	chr2:110205725:A:G	2	110205725	0.010989	0.00587659	2.56133e-08	0.0581392	0.182276	0.0578288	0.355839	0.0713744
UKBB	Hypothyroidism	chr4:101754693:C:T	4	101754693	0.00565291	0.0471071	1.82038e-09	0.303126	0.0619895	0.0848285	0.152645	0.0251165
UKBB	LDL	chr8:118543713:A:T	8	118543713	0.304178	0.0442338	2.36137e-09	0.393447	0.18008	0.0357302	0.246638	0.0706295
UKBB	LDL	chr19:11081053:C:T	19	11081053	0.123972	0.142913	1.06348e-10	0.0834802	-0.143718	0.05224	-0.256617	0.0413048
UKBB	LDL	chr19:44908684:T:C	19	44908684	0.153016	0.245833	1.80316e-15	0.134459	0.268861	0.0449605	0.188522	0.0322626
UKBB	LDL	chr19:44908822:C:T	19	44908822	0.0700055	0.118254	1.85086e-50	0.751236	-0.542743	0.0652845	-0.567422	0.0441501
UKBB	MCH	chr6:135105435:A:G	6	135105435	0.259196	0.0671875	2.04557e-08	0.631142	0.187723	0.0372266	0.156202	0.0561892
UKBB	MCH	chr16:42391:G:A	16	42391	0.078354	0.477869	2.69048e-09	0.0422506	-0.0331598	0.061732	-0.164937	0.0261778
UKBB	MCH	chr16:46496:A:G	16	46496	0.1646	0.222875	2.15319e-10	2.56102e-13	0.0701828	0.0434475	-0.319825	0.0337692
UKBB	MCH	chr16:81470:G:A	16	81470	0.00535513	0.543087	7.10091e-13	0.30701	0.045982	0.229313	-0.188178	0.0259338
UKBB	MCH	chr16:82511:G:A	16	82511	0.46646	0.570505	1.4582e-08	5.91209e-15	0.0388589	0.0305183	-0.234303	0.026027
UKBB	MCH	chr16:86889:T:C	16	86889	0.812007	0.529769	2.80487e-14	0.000248898	0.248774	0.0302178	0.126546	0.0273568
UKBB	MCH	chr16:111939:G:A	16	111939	0.867531	0.658637	1.2823e-11	3.33857e-10	0.293704	0.0317839	0.0974914	0.0278323
UKBB	MCH	chr16:140238:C:T	16	140238	0.42221	0.773012	6.54457e-10	1.46786e-24	0.0743908	0.031295	-0.277258	0.0263693
UKBB	MCH	chr16:161106:T:G	16	161106	0.673337	0.817078	1.0637e-11	0.000179529	0.242285	0.031365	0.122896	0.028744
UKBB	MCH	chr16:207212:A:C	16	207212	0.48929	0.847434	2.84405e-09	3.85015e-24	0.0497638	0.0311033	-0.289334	0.0280968
UKBB	MCH	chr16:244158:T:C	16	244158	0.284949	0.343322	1.58283e-09	0.612377	0.128581	0.0350379	0.150103	0.0286683
UKBB	MCH	chr16:261854:A:G	16	261854	0.195885	0.639052	6.29898e-23	1.43358e-12	0.0159621	0.0408847	-0.301758	0.0250227
UKBB	MCH	chr16:276138:A:G	16	276138	0.589628	0.743439	2.74872e-12	1.86488e-17	-1.96345e-05	0.0302065	-0.275971	0.0266719
UKBB	MCH	chr16:291988:C:T	16	291988	0.178179	0.248287	5.67819e-14	8.93386e-22	0.124169	0.0424119	-0.371366	0.031606
UKBB	MCH	chr16:362827:C:T	16	362827	0.253454	0.633444	4.24177e-18	5.64042e-14	0.0240546	0.0372711	-0.287161	0.0255124
UKBB	MCH	chr16:363523:T:G	16	363523	0.382013	0.778931	1.52136e-12	8.53483e-15	0.0120116	0.0325351	-0.26497	0.0264571
UKBB	MCH	chr16:396555:C:G	16	396555	0.0244726	0.158659	7.57469e-13	0.0458216	-0.057015	0.108505	-0.285328	0.0382761
UKBB	MCH	chr16:488418:T:A	16	488418	0.00872011	0.261032	4.57615e-13	0.309644	-0.0437859	0.181193	-0.229265	0.0312674
UKBB	MCH	chr16:551870:G:A	16	551870	0.0622546	0.478577	7.74082e-09	2.35158e-07	0.190266	0.0689725	-0.182048	0.0257328
UKBB	MCH	chr16:663204:A:G	16	663204	0.357623	0.803382	1.96511e-08	1.40047e-10	0.0210393	0.0334379	-0.214873	0.0266982
UKBB	MCH	chr16:917241:A:G	16	917241	0.173524	0.699272	2.07232e-09	0.00286183	-0.0306609	0.0431806	-0.168369	0.0251402
UKBB	MCH	chr16:1031151:C:T	16	1031151	0.0111669	0.317626	6.71502e-10	0.672442	-0.109989	0.165324	-0.180443	0.0291815
UKBB	MCH	chr16:2102650:T:C	16	2102650	0.165552	0.575997	8.49204e-13	0.00780149	-0.0677455	0.0439761	-0.194622	0.025474
UKBB	MCH	chr16:3912120:G:A	16	3912120	0.975962	0.503322	4.42442e-08	1.72503e-08	0.254372	0.0325065	0.0713725	0.027984
UKBB	MCH	chr16:5112819:C:A	16	5112819	0.466294	0.0187045	5.77591e-09	0.86665	0.171947	0.0304893	0.190321	0.106833
UKBB	Monocyte count	chr1:159092646:G:A	1	159092646	0.789131	0.0103495	4.5051e-11	0.225536	0.200048	0.0297941	0.0300047	0.138878
UKBB	RBC count	chr16:112999:G:A	16	112999	0.865276	0.40756	8.30019e-09	0.691803	-0.114574	0.026777	-0.12668	0.0252056
UKBB	RBC count	chr16:197471:G:A	16	197471	0.0684893	0.537799	5.05317e-11	0.0436592	0.0317534	0.0607451	0.15967	0.023171
UKBB	RBC count	chr16:357598:A:G	16	357598	0.348745	0.538672	3.37727e-08	3.50685e-06	0.00631803	0.0297481	0.165137	0.0231051
UKBB	Systolic blood pressure	chr6:138995653:A:G	6	138995653	0.165027	0.172454	3.99575e-08	0.300001	-0.186212	0.0432109	-0.129823	0.0348381
UKBB	Total cholesterol	chr1:55054772:A:G	1	55054772	0.046371	0.258587	7.01968e-09	0.642838	-0.209617	0.0836557	-0.16864	0.0316584
UKBB	Total cholesterol	chr8:118543713:A:T	8	118543713	0.304178	0.0442338	5.02486e-10	0.380211	0.186489	0.0354854	0.254499	0.0701901
UKBB	Total cholesterol	chr19:11086922:G:T	19	11086922	0.123972	0.149542	3.91931e-09	0.0311168	-0.10412	0.0518597	-0.242869	0.0403111
UKBB	Total cholesterol	chr19:44908684:T:C	19	44908684	0.153016	0.245833	8.04266e-10	0.168584	0.21472	0.0448417	0.141029	0.0321644
UKBB	Total cholesterol	chr19:44908822:C:T	19	44908822	0.0700055	0.118254	8.81613e-32	0.582045	-0.409154	0.0655229	-0.452159	0.044319
UKBB	Triglycerides	chr11:46260284:A:G	11	46260284	0.275255	0.897076	4.70125e-10	0.214606	-0.125269	0.0373164	-0.177189	0.0293798
UKBB	Triglycerides	chr19:35065736:T:C	19	35065736	0.857666	0.290247	3.4542e-09	0.000324754	0.197738	0.0286064	0.0690466	0.0301591
UKBB	Type 1 diabetes	chr2:39528339:T:C	2	39528339	0.00527924	0.0118694	1.14791e-10	0.412421	0.287035	0.074627	0.217561	0.0411451
UKBB	Type 1 diabetes	chr9:135451674:C:T	9	135451674	0.00700673	0.0228077	2.86892e-08	0.00317113	-0.0215278	0.0631146	0.182347	0.0290118
UKBB	Type 1 diabetes	chr10:26901162:A:T	10	26901162	0.00514433	0.00872939	1.92386e-08	0.0023342	0.394185	0.0701996	0.140499	0.0453789
UKBB	Type 1 diabetes	chr11:12040450:G:A	11	12040450	0.00930233	0.014803	6.99448e-09	0.500776	0.201337	0.0505617	0.159425	0.0369915
